# The Algerian chapter of SARS-CoV-2 pandemic: An evolutionary, genetic, and epidemiological prospect of the first wave

**DOI:** 10.1101/2020.11.19.20235135

**Authors:** Safia Zeghbib, Balázs Somogyi, Brigitta Zana, Gábor Kemenesi, Róbert Herczeg, Fawzi Derrar, Ferenc Jakab

## Abstract

To explore the SARS-CoV-2 early pandemic in Algeria, a dataset comprising forty-three genomes originating from SARS-CoV-2 sampled from Algeria and other countries worldwide, from 24 December 2019 through 8 March 2020, of which, were thoroughly examined. While performing a multi-component analysis regarding the Algerian outbreak, the toolkit of phylogenetic, phylodynamic, haplotype analyses and genomic analysis were effectively implemented. We estimated the TMRCA in reference to the Algerian pandemic and highlighted both the introduction of the disease originating in France and the missing data depicted in the transmission loop. Most importantly, we unveiled mutational patterns, recombination events and the relatedness regarding the Algerian sequences to the dataset. Our results revealed the unique amino-acid replacement L129F in the orf3a gene in Algeria_EPI_ISL_418241. Additionally, a connection between Algeria_EPI_ISL_420037 and sequences originating from the USA was observed through a USA characteristic amino-acid replacement T1004I in the *nsp3* gene, found in the aforementioned Algerian sequence. Lastly, we assessed the Algerian mitigation measures regarding disease containment using statistical analyses.

**Author summary:** A novel human coronavirus, specifically SARS-CoV-2, emerged in China in late 2019. In Algeria, the contact tracing revealed the introduction of the disease originated in France, however, the intricate dynamics regarding the disease remain unexplored. In this study, we attempt to portray our perspective regarding the evolutionary, genetic and epidemiological aspects of the early pandemic in Algeria during the spring of 2020, through the use of time scaled phylogeny, phylodynamic and mutational pattern characterization and exploration. Additionally, we assessed the efficiency of the implemented mitigation measures using statistical analysis. The results supported the virus introduction from France and highlighted an Algerian characteristic amino-acid replacement in addition to a relatedness to the USA sequences. Moreover, we revealed an indirect contamination among the three sampled patients. Therefore, our analysis is a starting point for further investigations and emphasize the importance regarding intensive sequencing and genome exploration for mitigation measures implementation, and both drug and vaccine development.
