## supplemental Tables 1-8 for "The Algerian chapter of SARS-CoV-2 pandemic: An evolutionary, genetic, and epidemiological prospect of the first wave"

### Sheet: Table S1
Table S1. Estimates of Evolutionary Divergence over Sequence Pairs between Groups
Group 1	Group 2	Between-group genetic distances	Standard error
Algeria	Argentina	0.0003	0.0001
Algeria	Australia	0.0004	0.0001
Algeria	Austria	0.0003	0.0001
Algeria	Belgium	0.0003	0.0001
Algeria	Canada	0.0005	0.0001
Algeria	Czech	0.0002	0.0001
Algeria	England	0.0004	0.0001
Algeria	France	0.0002	0.0001
Algeria	Germany	0.0003	0.0001
Algeria	India	0.0003	0.0001
Algeria	Italy	0.0003	0.0001
Algeria	Netherlands	0.0002	0.0001
Algeria	Pakistan	0.0004	0.0001
Algeria	Portugal	0.0003	0.0001
Algeria	Saudi Arabia	0.0005	0.0001
Algeria	South Africa	0.0002	0.0001
Algeria	Spain	0.0004	0.0001
Algeria	Switzerland	0.0003	0.0001
Algeria	Thailand	0.0003	0.0001
Algeria	USA	0.0005	0.0001
Algeria	China	0.0004	0.0001
The number of base differences per site from averaging over all sequence pairs between groups is shown. Standard error estimate/s are shown between brackets and were obtained by a bootstrap procedure /1000 replicate.

### Sheet: TABLE S2
Wuhan_EPI_ISL_402123
Codon	ORF1a	ORF1b	S	E	M	N
UUU-F	154 (1.50)	100 (1.40)	59 (1.53)	2 (0.80)	5 (0.91)	3 (0.46)
UUC-F	52 (0.50)	43 (0.60)	18 (0.47)	3 (1.20)	6 (1.09)	10 (1.54)
UUA-L	116 (1.60)	84 (2.16)	28 (1.56)	1 (0.40)	5 (0.83)	2 (0.44)
UUG-L	87 (1.20)	29 (0.75)	20 (1.11)	2 (0.80)	4 (0.67)	9 (2.00)
CUU-L	129 (1.78)	56 (1.44)	36 (2.00)	8 (3.20)	12 (2.00)	8 (1.78)
CUC -L	39 (0.54)	22 (0.57)	12 (0.67)	0 (0.00)	6 (1.00)	2 (0.44)
CUA-L	45 (0.62)	32 (0.82)	9 (0.50)	2 (0.80)	5 (0.83)	3 (0.67)
CUG-L	18 (0.25)	10 (0.26)	3 (0.17)	2 (0.80)	4 (0.67)	3 (0.67)
AUU-I	110 (1.53)	60 (1.41)	44 (1.74)	1 (1.00)	11 (1.65)	9 (1.93)
AUC-I	38 (0.53)	19 (0.45)	14 (0.55)	1 (1.00)	6 (0.90)	4 (0.86)
AUA-I	68 (0.94)	49 (1.15)	18 (0.71)	1 (1.00)	3 (0.45)	1 (0.21)
AUG-M	105 (1.00)	63 (1.00)	14 (1.00)	1 (1.00)	4 (1.00)	7 (1.00)
GUU-V	193 (2.09)	99 (1.74)	48 (1.98)	7 (2.33)	3 (1.00)	2 (1.00)
GUC-V	43 (0.46)	38 (0.67)	21 (0.87)	0 (0.00)	0 (0.00)	3 (1.50)
GUA-V	78 (0.84)	59 (1.04)	15 (0.62)	3 (1.00)	6 (2.00)	1 (0.50)
GUG-V	56 (0.61)	32 (0.56)	13 (0.54)	2 (0.67)	3 (1.00)	2 (1.00)
UAU-Y	112 (1.15)	96 (1.37)	40 (1.48)	0 (0.00)	4 (0.89)	2 (0.36)
UAC-Y	83 (0.85)	44 (0.63)	14 (0.52)	4 (2.00)	5 (1.11)	9 (1.64)
UAA-*	0 (0.00)	0 (0.00)	0 (0.00)	0 (0.00)	0 (0.00)	0 (0.00)
UAG-*	0 (0.00)	0 (0.00)	0 (0.00)	0 (0.00)	0 (0.00)	0 (0.00)
CAU-H	53 (1.41)	49 (1.40)	13 (1.53)	0 (0.00)	4 (1.60)	3 (1.50)
CAC-H	22 (0.59)	21 (0.60)	4 (0.47)	0 (0.00)	1 (0.40)	1 (0.50)
CAA-Q	97 (1.28)	66 (1.50)	46 (1.48)	0 (0.00)	2 (1.33)	27 (1.54)
CAG-Q	54 (0.72)	22 (0.50)	16 (0.52)	0 (0.00)	1 (0.67)	8 (0.46)
AAU-N	161 (1.39)	107 (1.43)	54 (1.23)	4 (1.60)	4 (0.73)	16 (1.45)
AAC-N	70 (0.61)	43 (0.57)	34 (0.77)	1 (0.40)	7 (1.27)	6 (0.55)
AAA-K	174 (1.26)	108 (1.36)	38 (1.25)	2 (2.00)	4 (1.14)	22 (1.38)
AAG-K	103 (0.74)	51 (0.64)	23 (0.75)	0 (0.00)	3 (0.86)	10 (0.63)
GAU-D	133 (1.26)	118 (1.33)	43 (1.39)	1 (2.00)	1 (0.33)	14 (1.17)
GAC-D	78 (0.74)	60 (0.67)	19 (0.61)	0 (0.00)	5 (1.67)	10 (0.83)
GAA-E	176 (1.47)	72 (1.43)	34 (1.42)	2 (1.33)	6 (1.71)	8 (1.33)
GAG-E	63 (0.53)	29 (0.57)	14 (0.58)	1 (0.67)	1 (0.29)	4 (0.67)
UCU-S	98 (1.99)	56 (2.07)	37 (2.24)	4 (3.00)	2 (0.80)	8 (1.30)
UCC-S	21 (0.43)	6 (0.22)	12 (0.73)	0 (0.00)	3 (1.20)	3 (0.49)
UCA-S	82 (1.67)	46 (1.70)	26 (1.58)	1 (0.75)	3 (1.20)	9 (1.46)
UCG-S	5 (0.10)	0 (0.00)	2 (0.12)	1 (0.75)	1 (0.40)	2 (0.32)
CCU-P	86 (2.10)	50 (1.82)	29 (2.00)	2 (4.00)	1 (0.80)	8 (1.14)
CCC-P	11 (0.27)	6 (0.22)	4 (0.28)	0 (0.00)	0 (0.00)	7 (1.00)
CCA-P	63 (1.54)	48 (1.75)	25 (1.72)	0 (0.00)	3 (2.40)	11 (1.57)
CCG-P	4 (0.10)	6 (0.22)	0 (0.00)	0 (0.00)	1 (0.80)	2 (0.29)
ACU-T	158 (1.83)	74 (1.63)	44 (1.81)	1 (1.00)	5 (1.54)	17 (2.06)
ACC-T	33 (0.38)	14 (0.31)	10 (0.41)	0 (0.00)	3 (0.92)	6 (0.73)
ACA-T	141 (1.63)	82 (1.80)	40 (1.65)	2 (2.00)	3 (0.92)	8 (0.97)
ACG-T	13 (0.15)	12 (0.26)	3 (0.12)	1 (1.00)	2 (0.62)	2 (0.24)
GCU-A	166 (2.16)	103 (2.30)	42 (2.13)	1 (1.00)	12 (2.40)	19 (2.11)
GCC-A	47 (0.61)	24 (0.54)	8 (0.41)	1 (1.00)	3 (0.60)	6 (0.67)
GCA-A	83 (1.08)	48 (1.07)	27 (1.37)	0 (0.00)	4 (0.80)	8 (0.89)
GCG-A	12 (0.16)	4 (0.09)	2 (0.10)	2 (2.00)	1 (0.20)	3 (0.33)
UGU-C	113 (1.64)	71 (1.61)	28 (1.40)	1 (0.67)	4 (2.00)	0 (0.00)
UGC-C	25 (0.36)	17 (0.39)	12 (0.60)	2 (1.33)	0 (0.00)	0 (0.00)
UGA-*	0 (0.00)	0 (0.00)	0 (0.00)	0 (0.00)	0 (0.00)	0 (0.00)
UGG-W	46 (1.00)	32 (1.00)	12 (1.00)	0 (0.00)	7 (1.00)	5 (1.00)
CGU-R	34 (1.56)	25 (1.33)	9 (1.26)	1 (2.00)	5 (2.14)	6 (1.24)
CGC-R	12 (0.55)	13 (0.69)	1 (0.14)	0 (0.00)	2 (0.86)	5 (1.03)
CGA-R	7 (0.32)	3 (0.16)	1 (0.14)	1 (2.00)	1 (0.43)	5 (1.03)
CGG-R	3 (0.14)	4 (0.21)	2 (0.28)	0 (0.00)	0 (0.00)	2 (0.41)
AGU-S	76 (1.55)	43 (1.59)	17 (1.03)	1 (0.75)	4 (1.60)	9 (1.46)
AGC-S	13 (0.26)	11 (0.41)	5 (0.30)	1 (0.75)	2 (0.80)	6 (0.97)
AGA-R	55 (2.52)	57 (3.03)	20 (2.79)	1 (2.00)	3 (1.29)	10 (2.07)
AGG-R	20 (0.92)	11 (0.58)	10 (1.40)	0 (0.00)	3 (1.29)	1 (0.21)
GGU-G	173 (2.62)	91 (2.44)	47 (2.29)	1 (4.00)	5 (1.43)	10 (0.93)
GGC-G	42 (0.64)	21 (0.56)	15 (0.73)	0 (0.00)	3 (0.86)	16 (1.49)
GGA-G	44 (0.67)	32 (0.86)	17 (0.83)	0 (0.00)	6 (1.71)	13 (1.21)
GGG-G	5 (0.08	5 (0.13)	3 (0.15)	0 (0.00)	0 (0.00)	4 (0.37)

### Sheet: TABLE S3
Algeria_EPI_ISL_418241
Codon	ORF1a	ORF1b	S	E	M	N
UUU-F	156 (1.51)	100 (1.40)	59 (1.53)	3 (1.00)	5 (0.91)	3 (0.46)
UUC-F	51 (0.49)	43 (0.60)	18 (0.47)	3 (1.00)	6 (1.09)	10 (1.54)
UUA-L	116 (1.60)	84 (2.15)	28 (1.56)	1 (0.43)	5 (0.83)	2 (0.44)
UUG-L	87 (1.20)	29 (0.74)	20 (1.11)	2 (0.86)	4 (0.67)	9 (2.00)
CUU-L	129 (1.78)	57 (1.46)	36 (2.00)	7 (3.00)	12 (2.00)	8 (1.78)
CUC -L	39 (0.54)	22 (0.56)	12 (0.67)	0 (0.00)	6 (1.00)	2 (0.44)
CUA-L	45 (0.62)	32 (0.82)	9 (0.50)	2 (0.86)	5 (0.83)	3 (0.67)
CUG-L	18 (0.25)	10 (0.26)	3 (0.17)	2 (0.86)	4 (0.67)	3 (0.67)
AUU-I	109 (1.51)	60 (1.41)	44 (1.74)	1 (1.00)	11 (1.65)	9 (1.93)
AUC-I	39 (0.54)	19 (0.45)	14 (0.55)	1 (1.00)	6 (0.90)	4 (0.86)
AUA-I	68 (0.94)	49 (1.15)	18 (0.71)	1 (1.00)	3 (0.45)	1 (0.21)
AUG-M	105 (1.00)	63 (1.00)	14 (1.00)	1 (1.00)	4 (1.00)	7 (1.00)
GUU-V	193 (2.09)	99 (1.74)	48 (1.98)	7 (2.33)	3 (1.00)	2 (1.00)
GUC-V	43 (0.46)	38 (0.67)	21 (0.87)	0 (0.00)	0 (0.00)	3 (1.50)
GUA-V	78 (0.84)	59 (1.04)	15 (0.62)	3 (1.00)	6 (2.00)	1 (0.50)
GUG-V	56 (0.61)	32 (0.56)	13 (0.54)	2 (0.67)	3 (1.00)	2 (1.00)
UAU-Y	112 (1.15)	96 (1.36)	40 (1.48)	0 (0.00)	4 (0.89)	3 (0.55)
UAC-Y	83 (0.85)	45 (0.64)	14 (0.52)	4 (2.00)	5 (1.11)	8 (1.45)
UAA-*	0 (0.00)	0 (0.00)	0 (0.00)	0 (0.00)	0 (0.00)	0 (0.00)
UAG-*	0 (0.00)	0 (0.00)	0 (0.00)	0 (0.00)	0 (0.00)	0 (0.00)
CAU-H	53 (1.41)	49 (1.42)	13 (1.53)	0 (0.00)	4 (1.60)	3 (1.50)
CAC-H	22 (0.59)	20 (0.58)	4 (0.47)	0 (0.00)	1 (0.40)	1 (0.50)
CAA-Q	97 (1.28)	66 (1.50)	46 (1.48)	0 (0.00)	2 (1.33)	27 (1.54)
CAG-Q	54 (0.72)	22 (0.50)	16 (0.52)	0 (0.00)	1 (0.67)	8 (0.46)
AAU-N	161 (1.39)	107 (1.43)	54 (1.23)	4 (1.60)	4 (0.73)	16 (1.45)
AAC-N	71 (0.61)	43 (0.57)	34 (0.77)	1 (0.40)	7 (1.27)	6 (0.55)
AAA-K	174 (1.26)	108 (1.36)	38 (1.25)	2 (2.00)	4 (1.14)	22 (1.38)
AAG-K	103 (0.74)	51 (0.64)	23 (0.75)	0 (0.00)	3 (0.86)	10 (0.63)
GAU-D	134 (1.27)	118 (1.33)	42 (1.38)	1 (2.00)	1 (0.33)	14 (1.17)
GAC-D	77 (0.73)	60 (0.67)	19 (0.62)	0 (0.00)	5 (1.67)	10 (0.83)
GAA-E	176 (1.47)	72 (1.43)	34 (1.42)	2 (1.33)	6 (1.71)	8 (1.33)
GAG-E	63 (0.53)	29 (0.57)	14 (0.58)	1 (0.67)	1 (0.29)	4 (0.67)
UCU-S	98 (2.00)	56 (2.07)	37 (2.24)	4 (3.00)	2 (0.80)	8 (1.30)
UCC-S	21 (0.43)	6 (0.22)	12 (0.73)	0 (0.00)	3 (1.20)	3 (0.49)
UCA-S	82 (1.67)	46 (1.70)	26 (1.58)	1 (0.75)	3 (1.20)	9 (1.46)
UCG-S	5 (0.10)	0 (0.00)	2 (0.12)	1 (0.75)	1 (0.40)	2 (0.32)
CCU-P	86 (2.10)	49 (1.80)	29 (2.00)	2 (4.00)	1 (0.80)	8 (1.14)
CCC-P	11 (0.27)	6 (0.22)	4 (0.28)	0 (0.00)	0 (0.00)	7 (1.00)
CCA-P	63 (1.54)	48 (1.76)	25 (1.72)	0 (0.00)	3 (2.40)	11 (1.57)
CCG-P	4 (0.10)	6 (0.22)	0 (0.00)	0 (0.00)	1 (0.80)	2 (0.29)
ACU-T	158 (1.84)	74 (1.63)	44 (1.81)	1 (1.00)	5 (1.54)	17 (2.06)
ACC-T	32 (0.37)	14 (0.31)	10 (0.41)	0 (0.00)	3 (0.92)	6 (0.73)
ACA-T	142 (1.65)	82 (1.80)	40 (1.65)	2 (2.00)	3 (0.92)	8 (0.97)
ACG-T	12 (0.14)	12 (0.26)	3 (0.12)	1 (1.00)	2 (0.62)	2 (0.24)
GCU-A	166 (2.16)	103 (2.30)	42 (2.13)	1 (1.00)	12 (2.40)	19 (2.11)
GCC-A	47 (0.61)	24 (0.54)	8 (0.41)	1 (1.00)	3 (0.60)	6 (0.67)
GCA-A	83 (1.08)	48 (1.07)	27 (1.37)	0 (0.00)	4 (0.80)	8 (0.89)
GCG-A	12 (0.16)	4 (0.09)	2 (0.10)	2 (2.00)	1 (0.20)	3 (0.33)
UGU-C	113 (1.64)	71 (1.61)	28 (1.40)	1 (0.67)	4 (2.00)	0 (0.00)
UGC-C	25 (0.36)	17 (0.39)	12 (0.60)	2 (1.33)	0 (0.00)	0 (0.00)
UGA-*	0 (0.00)	0 (0.00)	0 (0.00)	0 (0.00)	0 (0.00)	0 (0.00)
UGG-W	46 (1.00)	32 (1.00)	12 (1.00)	0 (0.00)	7 (1.00)	5 (1.00)
CGU-R	34 (1.56)	25 (1.33)	9 (1.26)	1 (2.00)	5 (2.14)	6 (1.24)
CGC-R	12 (0.55)	13 (0.69)	1 (0.14)	0 (0.00)	2 (0.86)	5 (1.03)
CGA-R	7 (0.32)	3 (0.16)	1 (0.14)	1 (2.00)	1 (0.43)	5 (1.03)
CGG-R	3 (0.14)	4 (0.21)	2 (0.28)	0 (0.00)	0 (0.00)	2 (0.41)
AGU-S	76 (1.55)	43 (1.59)	17 (1.03)	1 (0.75)	4 (1.60)	9 (1.46)
AGC-S	12 (0.24)	11 (0.41)	5 (0.30)	1 (0.75)	2 (0.80)	6 (0.97)
AGA-R	55 (2.52)	57 (3.03)	20 (2.79)	1 (2.00)	3 (1.29)	10 (2.07)
AGG-R	20 (0.92)	11 (0.58)	10 (1.40)	0 (0.00)	3 (1.29)	1 (0.21)
GGU-G	173 (2.62)	91 (2.44)	48 (2.31)	1 (4.00)	5 (1.43)	10 (0.93)
GGC-G	42 (0.64)	21 (0.56)	15 (0.72)	0 (0.00)	3 (0.86)	16 (1.49)
GGA-G	44 (0.67)	32 (0.86)	17 (0.82)	0 (0.00)	6 (1.71)	13 (1.21)
GGG-G	5 (0.08)	5 (0.13)	3 (0.14)	0 (0.00)	0 (0.00)	4 (0.37)

### Sheet: TABLE S4
Algeria_EPI_ISL_418242
Codon	ORF1a	ORF1b	S	E	M	N
UUU-F	156 (1.51)	100 (1.40)	59 (1.53)	2 (0.80)	5 (0.91)	3 (0.46)
UUC-F	51 (0.49)	43 (0.60)	18 (0.47)	3 (1.20)	6 (1.09)	10 (1.54)
UUA-L	116 (1.60)	84 (2.15)	28 (1.56)	1 (0.40)	5 (0.83)	2 (0.44)
UUG-L	87 (1.20)	29 (0.74)	20 (1.11)	2 (0.80)	4 (0.67)	9 (2.00)
CUU-L	129 (1.78)	57 (1.46)	36 (2.00)	8 (3.20)	12 (2.00)	8 (1.78)
CUC -L	39 (0.54)	22 (0.56)	12 (0.67)	0 (0.00)	6 (1.00)	2 (0.44)
CUA-L	45 (0.62)	32 (0.82)	9 (0.50)	2 (0.80)	5 (0.83)	3 (0.67)
CUG-L	18 (0.25)	10 (0.26)	3 (0.17)	2 (0.80)	4 (0.67)	3 (0.67)
AUU-I	109 (1.51)	60 (1.41)	44 (1.74)	1 (1.00)	11 (1.65)	9 (1.93)
AUC-I	39 (0.54)	19 (0.45)	14 (0.55)	1 (1.00)	6 (0.90)	4 (0.86)
AUA-I	68 (0.94)	49 (1.15)	18 (0.71)	1 (1.00)	3 (0.45)	1 (0.21)
AUG-M	105 (1.00)	63 (1.00)	14 (1.00)	1 (1.00)	4 (1.00)	7 (1.00)
GUU-V	193 (2.09)	99 (1.74)	48 (1.98)	7 (2.33)	3 (1.00)	2 (1.00)
GUC-V	43 (0.46)	38 (0.67)	21 (0.87)	0 (0.00)	0 (0.00)	3 (1.50)
GUA-V	78 (0.84)	59 (1.04)	15 (0.62)	3 (1.00)	6 (2.00)	1 (0.50)
GUG-V	56 (0.61)	32 (0.56)	13 (0.54)	2 (0.67)	3 (1.00)	2 (1.00)
UAU-Y	112 (1.15)	96 (1.37)	40 (1.48)	0 (0.00)	4 (0.89)	3 (0.55)
UAC-Y	83 (0.85)	44 (0.63)	14 (0.52)	4 (2.00)	5 (1.11)	8 (1.45)
UAA-*	0 (0.00)	0 (0.00)	0 (0.00)	0 (0.00)	0 (0.00)	0 (0.00)
UAG-*	0 (0.00)	0 (0.00)	0 (0.00)	0 (0.00)	0 (0.00)	0 (0.00)
CAU-H	53 (1.41)	49 (1.40)	13 (1.53)	0 (0.00)	4 (1.60)	3 (1.50)
CAC-H	22 (0.59)	21 (0.60)	4 (0.47)	0 (0.00)	1 (0.40)	1 (0.50)
CAA-Q	97 (1.28)	66 (1.50)	46 (1.48)	0 (0.00)	2 (1.33)	27 (1.54)
CAG-Q	54 (0.72)	22 (0.50)	16 (0.52)	0 (0.00)	1 (0.67)	8 (0.46)
AAU-N	161 (1.39)	107 (1.43)	54 (1.23)	4 (1.60)	4 (0.73)	16 (1.45)
AAC-N	71 (0.61)	43 (0.57)	34 (0.77)	1 (0.40)	7 (1.27)	6 (0.55)
AAA-K	174 (1.26)	108 (1.36)	38 (1.25)	2 (2.00)	4 (1.14)	22 (1.38)
AAG-K	103 (0.74)	51 (0.64)	23 (0.75)	0 (0.00)	3 (0.86)	10 (0.63)
GAU-D	134 (1.27)	118 (1.33)	42 (1.38)	1 (2.00)	1 (0.33)	14 (1.17)
GAC-D	77 (0.73)	60 (0.67)	19 (0.62)	0 (0.00)	5 (1.67)	10 (0.83)
GAA-E	176 (1.47)	72 (1.43)	34 (1.42)	2 (1.33)	6 (1.71)	8 (1.33)
GAG-E	63 (0.53)	29 (0.57)	14 (0.58)	1 (0.67)	1 (0.29)	4 (0.67)
UCU-S	98 (2.00)	56 (2.07)	37 (2.24)	4 (3.00)	2 (0.80)	8 (1.30)
UCC-S	21 (0.43)	6 (0.22)	12 (0.73)	0 (0.00)	3 (1.20)	3 (0.49)
UCA-S	82 (1.67)	46 (1.70)	26 (1.58)	1 (0.75)	3 (1.20)	9 (1.46)
UCG-S	5 (0.10)	0 (0.00)	2 (0.12)	1 (0.75)	1 (0.40)	2 (0.32)
CCU-P	86 (2.10)	49 (1.80)	29 (2.00)	2 (4.00)	1 (0.80)	8 (1.14)
CCC-P	11 (0.27)	6 (0.22)	4 (0.28)	0 (0.00)	0 (0.00)	7 (1.00)
CCA-P	63 (1.54)	48 (1.76)	25 (1.72)	0 (0.00)	3 (2.40)	11 (1.57)
CCG-P	4 (0.10)	6 (0.22)	0 (0.00)	0 (0.00)	1 (0.80)	2 (0.29)
ACU-T	158 (1.84)	74 (1.63)	44 (1.81)	1 (1.00)	5 (1.54)	17 (2.06)
ACC-T	32 (0.37)	14 (0.31)	10 (0.41)	0 (0.00)	3 (0.92)	6 (0.73)
ACA-T	142 (1.65)	82 (1.80)	40 (1.65)	2 (2.00)	3 (0.92)	8 (0.97)
ACG-T	12 (0.14)	12 (0.26)	3 (0.12)	1 (1.00)	2 (0.62)	2 (0.24)
GCU-A	166 (2.16)	103 (2.30)	42 (2.13)	1 (1.00)	12 (2.40)	19 (2.11)
GCC-A	47 (0.61)	24 (0.54)	8 (0.41)	1 (1.00)	3 (0.60)	6 (0.67)
GCA-A	83 (1.08)	48 (1.07)	27 (1.37)	0 (0.00)	4 (0.80)	8 (0.89)
GCG-A	12 (0.16)	4 (0.09)	2 (0.10)	2 (2.00)	1 (0.20)	3 (0.33)
UGU-C	113 (1.64)	71 (1.61)	28 (1.40)	1 (0.67)	4 (2.00)	0 (0.00)
UGC-C	25 (0.36)	17 (0.39)	12 (0.60)	2 (1.33)	0 (0.00)	0 (0.00)
UGA-*	0 (0.00)	0 (0.00)	0 (0.00)	0 (0.00)	0 (0.00)	0 (0.00)
UGG-W	46 (1.00)	32 (1.00)	12 (1.00)	0 (0.00)	7 (1.00)	5 (1.00)
CGU-R	34 (1.56)	25 (1.33)	9 (1.26)	1 (2.00)	5 (2.14)	6 (1.24)
CGC-R	12 (0.55)	13 (0.69)	1 (0.14)	0 (0.00)	2 (0.86)	5 (1.03)
CGA-R	7 (0.32)	3 (0.16)	1 (0.14)	1 (2.00)	1 (0.43)	5 (1.03)
CGG-R	3 (0.14)	4 (0.21)	2 (0.28)	0 (0.00)	0 (0.00)	2 (0.41)
AGU-S	76 (1.55)	43 (1.59)	17 (1.03)	1 (0.75)	4 (1.60)	9 (1.46)
AGC-S	12 (0.24)	11 (0.41)	5 (0.30)	1 (0.75)	2 (0.80)	6 (0.97)
AGA-R	55 (2.52)	57 (3.03)	20 (2.79)	1 (2.00)	3 (1.29)	10 (2.07)
AGG-R	20 (0.92)	11 (0.58)	10 (1.40)	0 (0.00)	3 (1.29)	1 (0.21)
GGU-G	173 (2.62)	91 (2.44)	48 (2.31)	1 (4.00)	5 (1.43)	10 (0.93)
GGC-G	42 (0.64)	21 (0.56)	15 (0.72)	0 (0.00)	3 (0.86)	16 (1.49)
GGA-G	44 (0.67)	32 (0.86)	17 (0.82)	0 (0.00)	6 (1.71)	13 (1.21)
GGG-G	5 (0.08)	5 (0.13)	3 (0.14)	0 (0.00)	0 (0.00)	4 (0.37)

### Sheet: TABLE S5
Algeria_EPI_ISL_420037
Codon	ORF1a	ORF1b	S	E	M	N
UUU-F	156 (1.51)	100 (1.40)	59 (1.53)	2 (0.80)	5 (0.91)	3 (0.46)
UUC-F	51 (0.49)	43 (0.60)	18 (0.47)	3 (1.20)	6 (1.09)	10 (1.54)
UUA-L	116 (1.60)	84 (2.15)	28 (1.56)	1 (0.40)	5 (0.83)	2 (0.44)
UUG-L	87 (1.20)	29 (0.74)	20 (1.11)	2 (0.80)	4 (0.67)	9 (2.00)
CUU-L	129 (1.78)	57 (1.46)	36 (2.00)	8 (3.20)	12 (2.00)	8 (1.78)
CUC -L	39 (0.54)	22 (0.56)	12 (0.67)	0 (0.00)	6 (1.00)	2 (0.44)
CUA-L	45 (0.62)	32 (0.82)	9 (0.50)	2 (0.80)	5 (0.83)	3 (0.67)
CUG-L	18 (0.25)	10 (0.26)	3 (0.17)	2 (0.80)	4 (0.67)	3 (0.67)
AUU-I	110 (1.52)	60 (1.41)	44 (1.74)	1 (1.00)	11 (1.65)	9 (1.93)
AUC-I	39 (0.54)	19 (0.45)	14 (0.55)	1 (1.00)	6 (0.90)	4 (0.86)
AUA-I	68 (0.94)	49 (1.15)	18 (0.71)	1 (1.00)	3 (0.45)	1 (0.21)
AUG-M	105 (1.00)	63 (1.00)	14 (1.00)	1 (1.00)	4 (1.00)	7 (1.00)
GUU-V	193 (2.09)	99 (1.74)	48 (1.98)	7 (2.33)	3 (1.00)	2 (1.00)
GUC-V	43 (0.46)	38 (0.67)	21 (0.87)	0 (0.00)	0 (0.00)	3 (1.50)
GUA-V	78 (0.84)	59 (1.04)	15 (0.62)	3 (1.00)	6 (2.00)	1 (0.50)
GUG-V	56 (0.61)	32 (0.56)	13 (0.54)	2 (0.67)	3 (1.00)	2 (1.00)
UAU-Y	112 (1.15)	96 (1.37)	40 (1.48)	0 (0.00)	4 (0.89)	2 (0.36)
UAC-Y	83 (0.85)	44 (0.63)	14 (0.52)	4 (2.00)	5 (1.11)	9 (1.64)
UAA-*	0 (0.00)	0 (0.00)	0 (0.00)	0 (0.00)	0 (0.00)	0 (0.00)
UAG-*	0 (0.00)	0 (0.00)	0 (0.00)	0 (0.00)	0 (0.00)	0 (0.00)
CAU-H	53 (1.41)	49 (1.40)	13 (1.53)	0 (0.00)	4 (1.60)	3 (1.50)
CAC-H	22 (0.59)	21 (0.60)	4 (0.47)	0 (0.00)	1 (0.40)	1 (0.50)
CAA-Q	97 (1.28)	66 (1.50)	46 (1.48)	0 (0.00)	2 (1.33)	27 (1.54)
CAG-Q	54 (0.72)	22 (0.50)	16 (0.52)	0 (0.00)	1 (0.67)	8 (0.46)
AAU-N	161 (1.39)	107 (1.43)	54 (1.23)	4 (1.60)	4 (0.73)	16 (1.45)
AAC-N	71 (0.61)	43 (0.57)	34 (0.77)	1 (0.40)	7 (1.27)	6 (0.55)
AAA-K	174 (1.26)	108 (1.36)	38 (1.25)	2 (2.00)	4 (1.14)	22 (1.38)
AAG-K	103 (0.74)	51 (0.64)	23 (0.75)	0 (0.00)	3 (0.86)	10 (0.63)
GAU-D	134 (1.27)	118 (1.33)	42 (1.38)	1 (2.00)	1 (0.33)	14 (1.17)
GAC-D	77 (0.73)	60 (0.67)	19 (0.62)	0 (0.00)	5 (1.67)	10 (0.83)
GAA-E	176 (1.47)	72 (1.43)	34 (1.42)	2 (1.33)	6 (1.71)	8 (1.33)
GAG-E	63 (0.53)	29 (0.57)	14 (0.58)	1 (0.67)	1 (0.29)	4 (0.67)
UCU-S	98 (2.00)	56 (2.07)	37 (2.24)	4 (3.00)	2 (0.80)	8 (1.30)
UCC-S	21 (0.43)	6 (0.22)	12 (0.73)	0 (0.00)	3 (1.20)	3 (0.49)
UCA-S	82 (1.67)	46 (1.70)	26 (1.58)	1 (0.75)	3 (1.20)	9 (1.46)
UCG-S	5 (0.10)	0 (0.00)	2 (0.12)	1 (0.75)	1 (0.40)	2 (0.32)
CCU-P	86 (2.10)	49 (1.80)	29 (2.00)	2 (4.00)	1 (0.80)	8 (1.14)
CCC-P	11 (0.27)	6 (0.22)	4 (0.28)	0 (0.00)	0 (0.00)	7 (1.00)
CCA-P	63 (1.54)	48 (1.76)	25 (1.72)	0 (0.00)	3 (2.40)	11 (1.57)
CCG-P	4 (0.10)	6 (0.22)	0 (0.00)	0 (0.00)	1 (0.80)	2 (0.29)
ACU-T	157 (1.83)	74 (1.63)	44 (1.81)	1 (1.00)	5 (1.54)	17 (2.06)
ACC-T	32 (0.37)	14 (0.31)	10 (0.41)	0 (0.00)	3 (0.92)	6 (0.73)
ACA-T	142 (1.66)	82 (1.80)	40 (1.65)	2 (2.00)	3 (0.92)	8 (0.97)
ACG-T	12 (0.14)	12 (0.26)	3 (0.12)	1 (1.00)	2 (0.62)	2 (0.24)
GCU-A	166 (2.16)	103 (2.30)	42 (2.13)	1 (1.00)	12 (2.40)	19 (2.11)
GCC-A	47 (0.61)	24 (0.54)	8 (0.41)	1 (1.00)	3 (0.60)	6 (0.67)
GCA-A	83 (1.08)	48 (1.07)	27 (1.37)	0 (0.00)	4 (0.80)	8 (0.89)
GCG-A	12 (0.16)	4 (0.09)	2 (0.10)	2 (2.00)	1 (0.20)	3 (0.33)
UGU-C	113 (1.64)	71 (1.61)	28 (1.40)	1 (0.67)	4 (2.00)	0 (0.00)
UGC-C	25 (0.36)	17 (0.39)	12 (0.60)	2 (1.33)	0 (0.00)	0 (0.00)
UGA-*	0 (0.00)	0 (0.00)	0 (0.00)	0 (0.00)	0 (0.00)	0 (0.00)
UGG-W	46 (1.00)	32 (1.00)	12 (1.00)	0 (0.00)	7 (1.00)	5 (1.00)
CGU-R	34 (1.56)	25 (1.33)	9 (1.26)	1 (2.00)	5 (2.14)	6 (1.24)
CGC-R	12 (0.55)	13 (0.69)	1 (0.14)	0 (0.00)	2 (0.86)	5 (1.03)
CGA-R	7 (0.32)	3 (0.16)	1 (0.14)	1 (2.00)	1 (0.43)	5 (1.03)
CGG-R	3 (0.14)	4 (0.21)	2 (0.28)	0 (0.00)	0 (0.00)	2 (0.41)
AGU-S	76 (1.55)	43 (1.59)	17 (1.03)	1 (0.75)	4 (1.60)	9 (1.46)
AGC-S	12 (0.24)	11 (0.41)	5 (0.30)	1 (0.75)	2 (0.80)	6 (0.97)
AGA-R	55 (2.52)	57 (3.03)	20 (2.79)	1 (2.00)	3 (1.29)	10 (2.07)
AGG-R	20 (0.92)	11 (0.58)	10 (1.40)	0 (0.00)	3 (1.29)	1 (0.21)
GGU-G	173 (2.62)	91 (2.44)	48 (2.31)	1 (4.00)	5 (1.43)	10 (0.93)
GGC-G	42 (0.64)	21 (0.56)	15 (0.72)	0 (0.00)	3 (0.86)	16 (1.49)
GGA-G	44 (0.67)	32 (0.86)	17 (0.82)	0 (0.00)	6 (1.71)	13 (1.21)
GGG-G	5 (0.08)	5 (0.13)	3 (0.14)	0 (0.00)	0 (0.00)	4 (0.37)

### Sheet: TABLE S6
Table 2.Synonymous and non-synonymous mutation rates estimations for the Algerian sequences and the reference sequence.
gene	Seq 1	Seq 2	SynDfi	SynPos	Ks	NsynDif	NsynPos	Ka	ω a
	Algeria 1	Algeria 2	0.00	3057.33	0.0000	0.00	10100.7	0.0000	-
	Algeria 1	Algeria 3	0.00	3057.17	0.0000	1.00	10100.8	0.0001	∞
	Algeria 1	Reference	2.00	3057.50	0.0007	1.00	10100.5	0.0001	0.14
ORF1a	Algeria 2	Algeria 3	0.00	3057.17	0.0000	1.00	10100.8	0.0001	∞
	Algeria 2	Reference	2.00	3057.50	0.0007	1.00	10100.5	0.0001	0.14
	Algeria 3	Reference	2.00	3057.33	0.0007	2.00	10100.7	0.0002	0.28
	Algeria 1	Algeria 2	0.00	1850.67	0.0000	1.00	6231.33	0.0002	∞
	Algeria 1	Algeria 3	0.00	1850.67	0.0000	1.00	6231.33	0.0002	∞
	Algeria 1	Reference	0.00	1850.67	0.0000	2.00	6231.33	0.0003	∞
ORF1b	Algeria 2	Algeria 3	0.00	1850.33	0.0000	0.00	6231.67	0.0000	-
	Algeria 2	Reference	0.00	1850.33	0.0000	1.00	6231.67	0.0002	∞
	Algeria 3	Reference	0.00	1850.33	0.0000	1.00	6231.67	0.0002	∞
	Algeria 1	Algeria 2	0.00	890.50	0.0000	0.00	2907.50	0.0000	-
	Algeria 1	Algeria 3	0.00	890.50	0.0000	0.00	2907.50	0.0000	-
	Algeria 1	Reference	0.00	890.17	0.0000	1.00	2907.83	0.0003	∞
S	Algeria 2	Algeria 3	0.00	890.50	0.0000	0.00	2907.50	0.0000	-
	Algeria 2	Reference	0.00	890.17	0.0000	1.00	2907.83	0.0003	∞
	Algeria 3	Reference	0.00	890.17	0.0000	1.00	2907.83	0.0003	∞
	Algeria 1	Algeria 2	0.00	59.83	0.0000	1.00	165.17	0.0061	∞
	Algeria 1	Algeria 3	0.00	59.83	0.0000	1.00	165.17	0.0061	∞
	Algeria 1	Reference	0.00	59.83	0.0000	1.00	165.17	0.0061	∞
E	Algeria 2	Algeria 3	0.00	60.17	0.0000	0.00	164.83	0.0000	-
	Algeria 2	Reference	0.00	60.17	0.0000	0.00	164.83	0.0000	-
	Algeria 3	Reference	0.00	60.17	0.0000	0.00	164.83	0.0000	-
	Algeria 1	Algeria 2	0.00	165.00	0.0000	0.00	504.00	0.0000	-
	Algeria 1	Algeria 3	0.00	165.00	0.0000	0.00	504.00	0.0000	-
	Algeria 1	Reference	0.00	165.00	0.0000	0.00	504.00	0.0000	-
M	Algeria 2	Algeria 3	0.00	165.00	0.0000	0.00	504.00	0.0000	-
	Algeria 2	Reference	0.00	165.00	0.0000	0.00	504.00	0.0000	-
	Algeria 3	Reference	0.00	165.00	0.0000	0.00	504.00	0.0000	-
	Algeria 1	Algeria 2	0.00	298.17	0.0000	0.00	961.83	0.0000	-
	Algeria 1	Algeria 3	1.00	298.17	0.0034	0.00	961.83	0.0000	0
	Algeria 1	Reference	1.00	298.17	0.0034	0.00	961.83	0.0000	0
N	Algeria 2	Algeria 3	1.00	298.17	0.0034	0.00	961.83	0.0000	0
	Algeria 2	Reference	1.00	298.17	0.0034	0.00	961.83	0.0000	0
	Algeria 3	Reference	0.00	298.17	0.0000	0.00	961.83	0.0000	-
ω a Ka/Ks ratio.
- impossible to calculate (Ka=Ks=0)
Algeria 1: Algeria_EPI_ISL_418241, Algeria 2: Algeria_EPI_ISL_418242, Algeria 3: Algeria_EPI_ISL_420037, reference: Wuhan_EPI_ISL_402123.

### Sheet: TABLE S7
Site1	Site2	Dist	D	D'	r	r2	Fisher	Chi-sq	Site1	Site2	Dist	D	D'	r	r2	Fisher	Chi-sq
14811	23409	8598	0.041	1	0.318	0.1011	0.077	4,136*	247	14414	14167	0.225	1	0.91	0.8208	0,000***B	33,691***B
14414	26150	11736	0.062	1	0.382	0.1459	0,021*	5,979*	1065	25569	24504	0.137	1	0.92	0.8501	0,000***B	34,820***B
14414	28150	13736	0.062	1	0.382	0.1459	0,021*	5,979*	3043	14414	11371	0.237	1	0.95	0.9063	0,000***B	37,180***B
3043	8788	5745	0.065	1	0.401	0.1608	0,016*	6,594*	3043	23409	20366	0.236	1	0.95	0.9063	0,000***B	37,153***B
3043	26150	23107	0.065	1	0.401	0.1608	0,016*	6,594*	247	3043	2796	0.236	1	0.95	0.9063	0,000***B	37,153***B
3043	28150	25107	0.065	1	0.401	0.1608	0,016*	6,594*	28888	28889	1	0.157	1	1	1	0,000***B	41,000***B
1065	23409	22344	-0.075	-1	-0.4	0.1608	0,012*	6,606*	28887	28888	1	0.157	1	1	1	0,000***B	41,000***B
247	1065	818	-0.075	-1	-0.4	0.1608	0,012*	6,606*	28887	28889	2	0.157	1	1	1	0,000***B	41,000***B
23409	26150	2741	0.068	1	0.421	0.1772	0,011*	7,276**	28663	28869	206	0.024	1	1	1	0,024*	41,000***B
247	8788	8541	0.068	1	0.421	0.1772	0,011*	7,276**	27499	28259	760	0.024	1	1	1	0,024*	41,000***B
247	26150	25903	0.068	1	0.421	0.1772	0,011*	7,276**	25985	28663	2678	0.024	1	1	1	0,024*	41,000***B
247	28150	27903	0.068	1	0.421	0.1772	0,011*	7,276**	25985	28869	2884	0.024	1	1	1	0,024*	41,000***B
23713	26150	2437	0.021	1	0.424	0.1798	0.122	7,380**	25783	26467	684	0.024	1	1	1	0,024*	41,000***B
23409	25569	2160	-0.086	-1	-0.44	0.1901	0,006**	7,779**	25621	28317	2696	0.024	1	1	1	0,024*	41,000***B
23409	28887	5478	-0.086	-1	-0.44	0.1901	0,006**	7,779**	24395	24396	1	0.024	1	1	1	0,024*	41,000***B
23409	28888	5479	-0.086	-1	-0.44	0.1901	0,006**	7,779**	24389	24395	6	0.024	1	1	1	0,024*	41,000***B
23409	28889	5480	-0.086	-1	-0.44	0.1901	0,006**	7,779**	24389	24396	7	0.024	1	1	1	0,024*	41,000***B
247	25569	25322	-0.086	-1	-0.44	0.1901	0,006**	7,779**	24388	24389	1	0.024	1	1	1	0,024*	41,000***B
247	28887	28640	-0.086	-1	-0.44	0.1901	0,006**	7,779**	24388	24395	7	0.024	1	1	1	0,024*	41,000***B
247	28888	28641	-0.086	-1	-0.44	0.1901	0,006**	7,779**	24388	24396	8	0.024	1	1	1	0,024*	41,000***B
247	28889	28642	-0.086	-1	-0.44	0.1901	0,006**	7,779**	23935	25621	1686	0.024	1	1	1	0,024*	41,000***B
1065	14414	13349	-0.083	-1	-0.44	0.1962	0,009**	8,039**	23935	28317	4382	0.024	1	1	1	0,024*	41,000***B
3043	25569	22526	-0.09	-1	-0.46	0.2098	0,004**	8,584**	23713	27390	3677	0.024	1	1	1	0,024*	41,000***B
3043	28887	25844	-0.09	-1	-0.46	0.2098	0,004**	8,584**	23124	24388	1264	0.024	1	1	1	0,024*	41,000***B
3043	28888	25845	-0.09	-1	-0.46	0.2098	0,004**	8,584**	23124	24389	1265	0.024	1	1	1	0,024*	41,000***B
3043	28889	25846	-0.09	-1	-0.46	0.2098	0,004**	8,584**	23124	24395	1271	0.024	1	1	1	0,024*	41,000***B
25569	29359	3790	0.039	1	0.46	0.2116	0,034*	8,673**	23124	24396	1272	0.024	1	1	1	0,024*	41,000***B
14811	26150	11339	0.04	1	0.468	0.219	0,035*	8,969**	22941	23124	183	0.024	1	1	1	0,024*	41,000***B
14414	25569	11155	-0.095	-1	-0.48	0.2314	0,003**	9,466**	22941	24388	1447	0.024	1	1	1	0,024*	41,000***B
14414	28887	14473	-0.095	-1	-0.48	0.2314	0,003**	9,466**	22941	24389	1448	0.024	1	1	1	0,024*	41,000***B
14414	28888	14474	-0.095	-1	-0.48	0.2314	0,003**	9,466**	22941	24395	1454	0.024	1	1	1	0,024*	41,000***B
14414	28889	14475	-0.095	-1	-0.48	0.2314	0,003**	9,466**	22941	24396	1455	0.024	1	1	1	0,024*	41,000***B
14811	23713	8902	0.023	1	0.563	0.317	0.073	12,983***	18272	22205	3933	0.024	1	1	1	0,024*	41,000***B
10588	25783	15195	0.023	1	0.563	0.317	0.073	12,983***	18121	25783	7662	0.024	1	1	1	0,024*	41,000***B
10588	26467	15879	0.023	1	0.563	0.317	0.073	12,983***	18121	26467	8346	0.024	1	1	1	0,024*	41,000***B
1354	1403	49	0.023	1	0.563	0.317	0.073	12,983***	17864	18066	202	0.046	1	1	1	0,001**	41,000***B
27052	28887	1835	0.059	1	0.571	0.326	0,005**	13,352***	17753	17864	111	0.046	1	1	1	0,001**	41,000***B
27052	28888	1836	0.059	1	0.571	0.326	0,005**	13,352***	17753	18066	313	0.046	1	1	1	0,001**	41,000***B
27052	28889	1837	0.059	1	0.571	0.326	0,005**	13,352***	16981	23191	6210	0.024	1	1	1	0,024*	41,000***B
10588	25569	14981	0.059	1	0.571	0.326	0,005**	13,352***	16473	16981	508	0.024	1	1	1	0,024*	41,000***B
18066	28150	10084	0.043	1	0.608	0.3697	0,012*	15,138***	16473	23191	6718	0.024	1	1	1	0,024*	41,000***B
17864	28150	10286	0.043	1	0.608	0.3697	0,012*	15,138***	13736	23935	10199	0.024	1	1	1	0,024*	41,000***B
17753	28150	10397	0.043	1	0.608	0.3697	0,012*	15,138***	13736	25621	11885	0.024	1	1	1	0,024*	41,000***B
9483	28150	18667	0.043	1	0.608	0.3697	0,012*	15,138***	13736	28317	14581	0.024	1	1	1	0,024*	41,000***B
8788	17753	8965	0.043	1	0.608	0.3697	0,012*	15,138***	13626	21601	7975	0.024	1	1	1	0,024*	41,000***B
8788	17864	9076	0.043	1	0.608	0.3697	0,012*	15,138***	12055	13527	1472	0.024	1	1	1	0,024*	41,000***B
8788	18066	9278	0.043	1	0.608	0.3697	0,012*	15,138***	11080	29380	18300	0.024	1	1	1	0,024*	41,000***B
1065	10588	9523	0.061	1	0.619	0.3832	0,003**	15,722***	8788	28150	19362	0.107	1	1	1	0,000***B	41,000***B
28694	29380	686	0.023	1	0.698	0.4872	0,049*	19,988***B	8394	8993	599	0.024	1	1	1	0,024*	41,000***B
26467	29359	2892	0.023	1	0.698	0.4872	0,049*	19,988***B	6318	13736	7418	0.024	1	1	1	0,024*	41,000***B
25783	29359	3576	0.023	1	0.698	0.4872	0,049*	19,988***B	6318	23935	17617	0.024	1	1	1	0,024*	41,000***B
19490	28694	9204	0.023	1	0.698	0.4872	0,049*	19,988***B	6318	25621	19303	0.024	1	1	1	0,024*	41,000***B
18121	29359	11238	0.023	1	0.698	0.4872	0,049*	19,988***B	6318	28317	21999	0.024	1	1	1	0,024*	41,000***B
18066	23191	5125	0.023	1	0.698	0.4872	0,049*	19,988***B	3784	8394	4610	0.024	1	1	1	0,024*	41,000***B
17864	23191	5327	0.023	1	0.698	0.4872	0,049*	19,988***B	3784	8993	5209	0.024	1	1	1	0,024*	41,000***B
17753	23191	5438	0.023	1	0.698	0.4872	0,049*	19,988***B	3379	29428	26049	0.024	1	1	1	0,024*	41,000***B
16981	17753	772	0.023	1	0.698	0.4872	0,049*	19,988***B	3105	28384	25279	0.024	1	1	1	0,024*	41,000***B
16981	17864	883	0.023	1	0.698	0.4872	0,049*	19,988***B	3052	16473	13421	0.024	1	1	1	0,024*	41,000***B
16981	18066	1085	0.023	1	0.698	0.4872	0,049*	19,988***B	3052	16981	13929	0.024	1	1	1	0,024*	41,000***B
16473	17753	1280	0.023	1	0.698	0.4872	0,049*	19,988***B	3052	23191	20139	0.024	1	1	1	0,024*	41,000***B
16473	17864	1391	0.023	1	0.698	0.4872	0,049*	19,988***B	2897	27855	24958	0.024	1	1	1	0,024*	41,000***B
16473	18066	1593	0.023	1	0.698	0.4872	0,049*	19,988***B	2486	2564	78	0.024	1	1	1	0,024*	41,000***B
11080	28694	17614	0.023	1	0.698	0.4872	0,049*	19,988***B	1672	22941	21269	0.024	1	1	1	0,024*	41,000***B
9483	25985	16502	0.023	1	0.698	0.4872	0,049*	19,988***B	1672	23124	21452	0.024	1	1	1	0,024*	41,000***B
9483	28663	19180	0.023	1	0.698	0.4872	0,049*	19,988***B	1672	24388	22716	0.024	1	1	1	0,024*	41,000***B
9483	28869	19386	0.023	1	0.698	0.4872	0,049*	19,988***B	1672	24389	22717	0.024	1	1	1	0,024*	41,000***B
4556	9483	4927	0.023	1	0.698	0.4872	0,049*	19,988***B	1672	24395	22723	0.024	1	1	1	0,024*	41,000***B
3052	17753	14701	0.023	1	0.698	0.4872	0,049*	19,988***B	1672	24396	22724	0.024	1	1	1	0,024*	41,000***B
3052	17864	14812	0.023	1	0.698	0.4872	0,049*	19,988***B	1446	2897	1451	0.024	1	1	1	0,024*	41,000***B
3052	18066	15014	0.023	1	0.698	0.4872	0,049*	19,988***B	1446	27855	26409	0.024	1	1	1	0,024*	41,000***B
10588	29359	18771	0.045	1	0.806	0.6496	0,004**	26,632***B	1354	9165	7811	0.024	1	1	1	0,024*	41,000***B
1403	28694	27291	0.045	1	0.806	0.6496	0,004**	26,632***B	890	1354	464	0.024	1	1	1	0,024*	41,000***B
247	23409	23162	0.222	1	0.901	0.8118	0,000***B	33,281***B	890	9165	8275	0.024	1	1	1	0,024*	41,000***B
14414	23409	8995	0.225	1	0.906	0.8208	0,000***B	33,691***B

### Sheet: TABLE S8
We gratefully acknowledge the authors, originating and submitting laboratories of the sequences from GISAID’s EpiFlu™ Database on which this research is based. The list is detailed below.
All submitters of data may be contacted directly via www.gisaid.org
Accession ID	Virus name	Location	Collection date	Originating lab	Submitting lab	Authors
EPI_ISL_418241	hCoV-19/Algeria/G0638_2264/2020	Africa / Algeria / Boufarik	2020-03-02	NIC Viral Respiratory Unit - Institut Pasteur of Algeria	National Reference Center for Viruses of Respiratory Infections, Institut Pasteur, Paris	Mélanie Albert, Marion Barbet, Sylvie Behillil, Méline Bizard, Angela Brisebarre, Flora Donati, Etienne Simon-Lorière, Vincent Enouf, Maud Vanpeene, Sylvie van der Werf, Fawzi Derrar
EPI_ISL_418242	hCoV-19/Algeria/G0640_2265/2020	Africa / Algeria / Blida	2020-03-08	NIC Viral Respiratory Unit - Institut Pasteur of Algeria	National Reference Center for Viruses of Respiratory Infections, Institut Pasteur, Paris	Mélanie Albert, Marion Barbet, Sylvie Behillil, Méline Bizard, Angela Brisebarre, Flora Donati, Etienne Simon-Lorière, Vincent Enouf, Maud Vanpeene, Sylvie van der Werf, Fawzi Derrar
EPI_ISL_420037	hCoV-19/Algeria/G0860_2262/2020	Africa / Algeria / Boufarik	2020-03-02	NIC Viral Respiratory Unit - Institut Pasteur of Algeria	National Reference Center for Viruses of Respiratory Infections, Institut Pasteur, Paris	Mélanie Albert, Marion Barbet, Sylvie Behillil, Méline Bizard, Angela Brisebarre, Flora Donati, Etienne Simon-Lorière, Vincent Enouf, Maud Vanpeene, Sylvie van der Werf, Fawzi Derrar
EPI_ISL_420600	hCoV-19/Argentina/C121/2020	South America / Argentina	2020-03-07	Servicio Virosis Respiratorias-Departamento Virología-INEI	Instituto Nacional Enfermedades Infecciosas C.G.Malbran	Baumeister E., Avaro M., Benedetti E., Russo M., Dattero ME, Pontoriero A., Cisterna D., Molina V., Perandones C., Tuduri E., Lorenzo F., Poklepovich T., Campos J.
EPI_ISL_414414	hCoV-19/Australia/QLD09/2020	Oceania / Australia / Queensland / Gold Coast	2020-02-29	Pathology Queensland	Public Health Virology Laboratory	Bixing Huang, Alyssa Pyke, Amanda De Jong, Andrew Van Den Hurk, Carmel Taylor, David Warrilow, Doris Genge, Elisabeth Gamez, Glen Hewitson, Ian Maxwell Mackay, Inga Sultana, Jamie McMahon, Jean Barcelon, Judy Northill, Mitchell Finger, Natalie Simpson, Neelima Nair, Peter Burtonclay, Peter Moore, Sarah Wheatley, Sean Moody, Sonja Hall-Mendelin, Timothy Gardam, and Frederick Moore
EPI_ISL_416411	hCoV-19/Australia/VIC03/2020	Oceania / Australia / Victoria / Melbourne	2020-01-25	Victorian Infectious Diseases Reference Laboratory (VIDRL)	Victorian Infectious Diseases Reference Laboratory and Microbiological Diagnostic Unit Public Health Laboratory, Doherty Institute	Caly L., Seemann T., Schultz M., Druce J., Taiaroa, G.
EPI_ISL_419831	hCoV-19/Australia/NT01/2020	Oceania / Australia / Northern Territory	2020-02-21	Royal Darwin Hospital	Victorian Infectious Diseases Reference Laboratory and Microbiological Diagnostic Unit Public Health Laboratory, Doherty Institute	Meumann, E., Seemann T., Sait, M., Schultz M., Caly L., Druce J.
EPI_ISL_419656	hCoV-19/Austria/CeMM0003/2020	Europe / Austria	2020-02-26	Center for Virology, Medical University of Vienna	Bergthaler laboratory, CeMM Research Center for Molecular Medicine of the Austrian Academy of Sciences	Alexandra Popa, Benedikt Agerer, Henrique Colaco, Lukas Endler, Jakob-Wendelin Genger, Alexander Lercher, Mark Smyth, Thomas Penz, Michael Schuster, Judith Aberle, Stephan Aberle, Elisabeth Puchhammer-Stöckl, Christoph Bock, Andreas Bergthaler
EPI_ISL_415159	hCoV-19/Belgium/BA-02291/2020	Europe / Belgium / Leuven	2020-02-29	KU Leuven, Clinical and Epidemiological Virology	KU Leuven, Clinical and Epidemiological Virology	Bert Vanmechelen, Joan Marti-Carreras, Tony Wawina, Piet Maes
EPI_ISL_420314	hCoV-19/Belgium/NL-030447/2020	Europe / Belgium / Brussel	2020-03-04	KU Leuven, Clinical and Epidemiological Virology	KU Leuven, Clinical and Epidemiological Virology	Joan Marti-Carreras, Bert Vanmechelen, Tony Wawina, Piet Maes
EPI_ISL_415581	hCoV-19/Canada/BC_02421/2020	North America / Canada / British Columbia	2020-03-01	BCCDC Public Health Laboratory	BCCDC Public Health Laboratory	Harrigan, Prystajecky, Krajden, Lee, Kamelian, Lapointe, Choi, Hoang, Sekirov, Levett, Tyson, Snutch, Loman, Quick, Li, Gilmour
EPI_ISL_412982	hCoV-19/Wuhan/HBCDC-HB-06/2020	Asia / China / Hubei / Wuhan	2020-02-07	Wuhan Lung Hospital	Hubei Provincial Center for Disease Control and Prevention	Bin Fang, Xiang Li, Xiao Yu, Linlin Liu, Bo Yang, Faxian Zhan, Guojun Ye, Xixiang Huo, Junqiang Xu, Bo Yu, Kun Cai, Jing Li, Yongzhong Jiang.
EPI_ISL_414477	hCoV-19/Czech Republic/951/2020	Europe / Czech Republic / Usti nad Labem	2020-03-01	The National Institute of Public Health Center for Epidemiology and Microbiology	State Veterinary Institute Prague	Alexander Nagy, Oldrich Bartos, Helena Jirincova, Klara Labska, Ludmila Novakova, Olga Storkanova, Dusan Trnka, Jaromira Vecerova
EPI_ISL_412116	hCoV-19/England/09c/2020	Europe / United Kingdom / England	2020-02-09	Respiratory Virus Unit, Microbiology Services Colindale, Public Health England	Respiratory Virus Unit, Microbiology Services Colindale, Public Health England	Monica Galiano, Shahjahan Miah, Angie Lackenby, Omolola Akinbami, Tiina Talts, Leena Bhaw, Richard Myers, Steven Platt, Kirstin Edwards, Jonathan Hubb, Joanna Ellis, Maria Zambon
EPI_ISL_414626	hCoV-19/France/HF1684/2020	Europe / France / Hauts de France / Crépy en Valois	2020-02-29	unknown	National Reference Center for Viruses of Respiratory Infections, Institut Pasteur, Paris	Mélnie Albert, Marion Barbet, Sylvie Behillil, Méline Bizard, Angela Brisebarre, Flora Donati Vincent Enouf, Maud Vanpeene, Sylvie van der Werf
EPI_ISL_418218	hCoV-19/France/HF1465/2020	Europe / France / Hauts de France / Compiègne	2020-02-21	Centre Hospitalier Compiègne Laboratoire de Biologie	National Reference Center for Viruses of Respiratory Infections, Institut Pasteur, Paris	Mélanie Albert, Marion Barbet, Sylvie Behillil, Méline Bizard, Angela Brisebarre, Flora Donati, Fabiana Gambaro, Etienne Simon-Lorière, Vincent Enouf, Maud Vanpeene, Sylvie van der Werf, Raulin Olivia
EPI_ISL_406597	hCoV-19/France/IDF0373/2020	Europe / France / Ile-de-France / Paris	2020-01-23	Department of Infectious and Tropical Diseases, Bichat Claude Bernard Hospital, Paris	National Reference Center for Viruses of Respiratory Infections, Institut Pasteur, Paris	Mélanie Albert, Marion Barbet, Sylvie Behillil, Méline Bizard, Angela Brisebarre, Flora Donati, Vincent Enouf, Maud Vanpeene, Sylvie van der Werf, Yazdan Yazdanpanah, Xavier Lescure.
EPI_ISL_414627	hCoV-19/France/HF1795/2020	Europe / France / Hauts de France / Compiègne	2020-03-02	Centre Hospitalier Compiègne Laboratoire de Biologie	National Reference Center for Viruses of Respiratory Infections, Institut Pasteur, Paris	Mélnie Albert, Marion Barbet, Sylvie Behillil, Méline Bizard, Angela Brisebarre, Flora Donati Vincent Enouf, Maud Vanpeene, Sylvie van der Werf, Raulin Olivia
EPI_ISL_416746	hCoV-19/France/Valence_425/2020	Europe / France / ARA	2020-03-03	CNR Virus des Infections Respiratoires - France SUD	CNR Virus des Infections Respiratoires - France SUD	Bal, Antonin; Destras, Gregory; Gaymard, Alexandre; Bouscambert-Duchamp, Maude; Cheynet, Valérie; Brengel-Pesce, Karen; Morfin-Sherpa, Florence; Valette, Martine; Josset, Laurence; Lina, Bruno.
EPI_ISL_414625	hCoV-19/France/PL1643/2020	Europe / France / Pays de la Loire / Nantes	2020-02-26	Centre Hospitalier Régional Universitaire de Nantes Laboratoire de Virologie	National Reference Center for Viruses of Respiratory Infections, Institut Pasteur, Paris	Mélnie Albert, Marion Barbet, Sylvie Behillil, Méline Bizard, Angela Brisebarre, Flora Donati Vincent Enouf, Maud Vanpeene, Sylvie van der Werf, Marianne Coste-Burel
EPI_ISL_406862	hCoV-19/Germany/BavPat1/2020	Europe / Germany / Bavaria / Munich	2020-01-28	Charité Universitätsmedizin Berlin, Institute of Virology; Institut für Mikrobiologie der Bundeswehr, Munich	Charité Universitätsmedizin Berlin, Institute of Virology	Victor M Corman, Julia Schneider, Talitha Veith, Barbara Mühlemann, Markus Antwerpen, Christian Drosten, Roman Wölfel
EPI_ISL_414509	hCoV-19/Germany/NRW-09/2020	Europe / Germany / North Rhine Westphalia / Heinsberg District	2020-02-28	Center of Medical Microbiology, Virology, and Hospital Hygiene, University of Duesseldorf	Center of Medical Microbiology, Virology, and Hospital Hygiene, University of Duesseldorf	Ortwin Adams, Marcel Andree, Alexander Dilthey, Torsten Feldt, Sandra Hauka, Torsten Houwaart, Björn-Erik Jensen, Detlef Kindgen-Milles, Malte Kohns Vasconcelos, Klaus Pfeffer, Tina Senff, Daniel Strelow, Jörg Timm, Andreas Walker, Tobias Wienemann
EPI_ISL_420555	hCoV-19/India/c32/2020	Asia / India	2020-03-03	National Influenza Center, Indian Council of Medical Research - National Institute of Virology	Indian Council of Medical Research-National Institute of Virology, Microbial Containment Complex	Pragya D. Yadav. Savita Patil, Varsha Potdar, Prasad Sarkale, Dimpal A. Nyayanit, Gajanan Sapkal, Anita M. Shete, Atanu Basu, Lalit Dar, M Choudhary, Amita Jain, Bharati Malhotra, Pranita Gawande, Sarah Cherian, Priya Abraham
EPI_ISL_410546	hCoV-19/Italy/INMI1-cs/2020	Europe / Italy / Rome	2020-01-31	INMI Lazzaro Spallanzani IRCCS	Laboratory of Virology, INMI Lazzaro Spallanzani IRCCS	Maria R. Capobianchi, Cesare E. M. Gruber, Martina Rueca, Fabrizio Carletti, Barbara Bartolini, Francesco Messina, Emanuela Giombini, Francesca Colavita, Concetta Castilletti, Eleonora Lalle, Emanuele Nicastri, Giuseppe Ippolito.
EPI_ISL_412973	hCoV-19/Italy/CDG1/2020	Europe / Italy / Lombardy	2020-02-20	Department of Infectious Diseases, Istituto Superiore di Sanità, Roma , Italy	Virology Laboratory, Scientific Department, Army Medical Center	Paola Stefanelli, Stefano Fiore, Antonella Marchi, Eleonora Benedetti, Concetta Fabiani, Giovanni Faggioni, Antonella Fortunato, Riccardo De Santis, Silvia Fillo, Anna Anselmo, Andrea Ciammaruconi, Stefano Palomba, Florigio Lista
EPI_ISL_413591	hCoV-19/Netherlands/Zeewolde_1365080/2020	Europe / Netherlands / Zeewolde	2020-03-02	MHC Flevoland	Erasmus Medical Center	David Nieuwenhuijse, Bas Oude Munnink, Reina Sikkema, Claudia Schapendonk, Irina Chestakova, Anne van der Linden, Mark Pronk, Pascal Lexmond, Corien Swaan, Manon Haverkate, Madelief Mollers, Mart Stein, Sandra Kengne Kamga Mobou, Jeroen van Kampen, Jolanda Voermans, Aura Timen, Corine GeurtsvanKessel, Annemiek van der Eijk, Richard Molenkamp, Marion Koopmans, on behalf of the Dutch national COVID…
EPI_ISL_417444	hCoV-19/Pakistan/Gilgit1/2020	Asia / Pakistan / Gilgit	2020-03-04	unknown	Department of Healthcare Biotechnology	Javed,A., Niazi,S.K., Ghani,E., Saqib,M., Janjua,H.A., Corman,V.M. and Zohaib,A.
EPI_ISL_417986	hCoV-19/Portugal/PT0001b/2020	Europe / Portugal	2020-03-03	Centro Hospitalar e Universitario de Sao Joao, Porto	Instituto Nacional de Saude (INSA)	Guiomar et al
EPI_ISL_416432	hCoV-19/Saudi Arabia/KAIMRC-Alghoribi/2020	Asia / Saudi Arabia / Riyadh	2020-03-07	Clinical Microbiology Lab	Infectious Disease Research Department, King Abdullah International Medical Research Center (KAIMRC)	Majed Alghoribi, Sadeem Alhayli, Abdulrahman Alswaji, Liliane Okdah, Sameera Al Johani, Michel Doumith
EPI_ISL_416372	hCoV-19/Shanghai/SH0069/2020	Asia / China / Shanghai	2020-02-01	Shanghai Public Health Clinical Center, Shanghai Medical College, Fudan University	National Research Center for Translational Medicine (Shanghai), Ruijin Hospital affiliated to Shanghai Jiao Tong University School of Medicine & Shanghai Public Health Clinical Center	Shengyue Wang, Xiaonan Zhang, Gang Lu, Yun Tan, Yun Ling, Hongzhou Lu, Saijuan Chen
EPI_ISL_417186	hCoV-19/South Africa/R03006-20/2020	Africa / South Africa / KZN	2020-03-07	National Institute for Communicable Diseases of the National Health Laboratory Service	National Institute for Communicable Diseases of the National Health Laboratory Service	Allam M, Kwenda S, van Heusden P, Khumalo Z, Mohale T, Subramoney K, von Gottberg, A, Ismail A, Bhiman JN
EPI_ISL_414598	hCoV-19/Spain/Valencia3/2020	Europe / Spain / Comunitat Valenciana / Valencia	2020-03-05	Servicio Microbiologia, Hospital Clinico Universitario, Valencia	Sequencing and Bioinformatics Service and Molecular Epidemiology Research Group. FISABIO-Public Health.	David Navarro, Maria Alma Bracho, Giuseppe D'Auria, Griselda De Marco, Neris Garcia-Gonzalez, Fernando Gonzalez-Candelas
EPI_ISL_417010	hCoV-19/Spain/Madrid201442/2020	Europe / Spain / Madrid	2020-03-04	FUNDACION JIMENEZ DIAZ	Instituto de Salud Carlos III	Iglesias-Caballero, M. Molinero Calamita, M. González-Esguevillas, M. Camarero, S. Pozo, F. Casas, I. Jiménez, P. Jiménez, M. Zaballos, A. Monzón, S. Varona, S. Juliá, M. Cuesta, I. Fernández Roblas, R.
EPI_ISL_418243	hCoV-19/Spain/Andalucia201272/2020	Europe / Spain / Andalusia	2020-02-28	HOSPITAL UNIVERSITARIO VIRGEN DE LAS NIEVES	Instituto de Salud Carlos III	Iglesias-Caballero, M. Molinero Calamita, M. González-Esguevillas, M. Camarero, S. Pozo, F. Casas, I. Jiménez, P. Jiménez, M. Zaballos, A. Monzón, S. Varona, S. Juliá, M. Cuesta, I. Sanbonmatsu S.
EPI_ISL_413020	hCoV-19/Switzerland/1000477377/2020	Europe / Switzerland / Zurich	2020-02-27	Department of Internal Medicine, Triemli Hospital	Institute of Medical Virology, University of Zurich	Stefan Schmutz, Maryam Zaheri, Verena Kufner, Patrick Redli, Fiona Steiner, Jon Huder, Riccarda Capaul, Andrea Zbinden, Jürg Böni, Michael Huber, Gerhard Eich, Alexandra Trkola
EPI_ISL_403962	hCoV-19/Nonthaburi/61/2020	Asia / Thailand / Nonthaburi	2020-01-08	Bamrasnaradura Hospital	1. Department of Medical Sciences, Ministry of Public Health, Thailand 2. Thai Red Cross Emerging Infectious Diseases - Health Science Centre 3. Department of Disease Control, Ministry of Public Health, Thailand	Pilailuk,Okada; Siripaporn,Phuygun; Thanutsapa,Thanadachakul; Supaporn,Wacharapluesadee; Sittiporn,Parnmen; Warawan,Wongboot; Sunthareeya,Waicharoen; Rome,Buathong; Malinee,Chittaganpitch; Nanthawan,Mekha
EPI_ISL_413928	hCoV-19/USA/CA-CDPH-UC9/2020	North America / USA / California / Grand Princess cruise ship	2020-03-05	California Department of Public Health	Chiu Laboratory, University of California, San Francisco	Xianding Deng, Scot Federman, Chao-Yang Pan, Hugo Guevara,Wei Gu, Debra A. Wadford, and Charles Y. Chiu
EPI_ISL_417135	hCoV-19/USA/WA-S82/2020	North America / USA / Washington / King County	2020-02-22	Washington State Department of Health	Seattle Flu Study	Chu etl al
EPI_ISL_419557	hCoV-19/USA/GA_2742/2020	North America / USA / Georgia	2020-02-29	GA Department of Public Health Laboratory	Pathogen Discovery, Respiratory Viruses Branch, Division of Viral Diseases, Centers for Disease Control and Prevention	Ying Tao, Jing Zhang, Krista Queen, Anna Uehara, Clinton R. Paden, Yan Li, Haibin Wang, Jasmine Padilla, Justin Lee, Suxiang Tong
EPI_ISL_402120	hCoV-19/Wuhan/IVDC-HB-04/2020	Asia / China / Hubei / Wuhan	2020-01-01	National Institute for Viral Disease Control and Prevention, China CDC	National Institute for Viral Disease Control and Prevention, China CDC	Wenjie Tan，Xiang Zhao，Wenling Wang，Xuejun Ma，Yongzhong Jiang，Roujian Lu，Ji Wang，Weimin Zhou，Peihua Niu，Peipei Liu，Faxian Zhan，Weifeng Shi，Baoying Huang，Jun Liu，Li Zhao，Yao Meng，Xiaozhou He，Fei Ye，Na Zhu，Yang Li，Jing Chen，Wenbo Xu，George F. Gao，Guizhen Wu
EPI_ISL_402123	hCoV-19/Wuhan/IPBCAMS-WH-01/2019	Asia / China / Hubei / Wuhan	2019-12-24	Institute of Pathogen Biology, Chinese Academy of Medical Sciences & Peking Union Medical College	Institute of Pathogen Biology, Chinese Academy of Medical Sciences & Peking Union Medical College	Lili Ren, Jianwei Wang, Qi Jin, Zichun Xiang, Zhiqiang Wu, Chao Wu, Yiwei Liu
